# Re-evaluating malarial retinopathy to improve its diagnostic accuracy in cerebral malaria

**DOI:** 10.1101/2024.12.17.24319176

**Authors:** Kyle J Wilson, Alice Muiruri Liomba, Karl B Seydel, Christopher A Moxon, Ian JC MacCormick, Simon P Harding, Nicholas AV Beare, Terrie E Taylor

## Abstract

**Background:** Previous work has identified that malarial retinopathy (MR) has diagnostic value in cerebral malaria (CM). To improve our understanding of MR as a predictor of cerebral parasite sequestration in CM we reviewed data from the Blantyre autopsy study.

**Methods:** We performed a retrospective analysis of data collected from a consecutive series of patients presenting to the Pediatric Research Ward at Queen Elizabeth Central Hospital in Blantyre, Malawi between 1996 and 2010. We determined the diagnostic accuracy of MR as a predictor of cerebral parasite sequestration in a cohort of children with fatal CM.

**Results:** Of 84 children included in the study, 65 met the WHO criteria for CM during life. Eighteen (28%) of 65 did not have evidence of cerebral parasite sequestration at autopsy and 17 had an alternative cause of death. MR had a sensitivity of 89% and specificity of 73% to predict sequestration. In a subset of patients with graded retinal assessments, this was improved to 94% and 88% by reclassifying patients with 1-5 hemorrhages in only one eye as retinopathy negative.

**Conclusions:** MR remains the most specific point-of-care test for CM in endemic areas. Its specificity can be improved, without sacrificing sensitivity, by reclassifying patients with less than 5 hemorrhages in one eye only as MR negative.
