## Supplementary material for "Re-evaluating malarial retinopathy to improve its diagnostic accuracy in cerebral malaria": Analysis FIles: ChartReviewData.xlsx

### Sheet: Master
mp_number	clin_cm	ret	orig ret	agree	haem	white	vc	pap	class	ophth		Rules: ophth > non-ophth; if only evidence is circled haemorrhages then pos is pos, but neg is NA; if multiple days differ, classify based on Day 1
0550	1	1	NA	0	1	NA	NA	NA	1	NA		haemorrrhages documented on the form	Positive - documented on cover sheet (haemorrhage)
9999	NA	NA	NA	1	NA	NA	NA	NA	10	NA
9998	NA	NA	NA	1	NA	NA	NA	NA	10	NA
595	NA	NA	NA	1	0	NA	NA	NA	10	NA		only negative haemorrhages documented on cover sheet - changed to NA	NA - documented on cover sheet (no haemorrhage)
628	1	0	1	0	0	NA	NA	NA	2	0		rechecked, only documented evidence says 'fundi benign'	Negative - documented in notes
664	1	1	NA	0	1	NA	NA	NA	2	0		retinal haemorrhages reported on cover sheet	Positive - documented on cover sheet (haemorrhage)
685	0	0	0	1	0	NA	NA	NA	6	0
717	0	0	0	1	NA	NA	NA	NA	7	NA		normal fundus documented, changed to 0	Negative - documented in notes
742	1	1	1	1	1	1	NA	NA	2	NA
9997	0	NA	NA	1	NA	NA	NA	NA	9	NA
770	1	1	1	1	1	1	NA	1	2	NA
787	0	1	0	0	1	1	NA	1	7	NA		checked, ophthalmologist confirmed mr, this one had mps 4+ but class 7	Positive - documented in notes
792	1	NA	NA	1	NA	NA	NA	NA	2	NA
795	0	0	1	0	0	0	NA	0	7	NA		documented: no papilloedema. prominent boggy looking macula with many pre-retinal reflections. [something] haemorrhages vessel [something]. d/w kbs - no retinopathy	Negative - consensus decision - notes unclear
0800	1	1	1	1	1	1	NA	1	2	1
0832	1	1	1	1	1	1	NA	1	1	1
0871	0	0	0	1	0	NA	NA	NA	8	1
0877	0	0	0	1	0	0	0	0	7	1
0895	0	0	0	1	0	0	0	0	6	1
0899	0	1	0	0	0	1	0	0	7	NA		retinal whitening documented in the right eye, normal discs, noted to be hypertensive	Positive - documented in notes
0917	1	1	1	1	0	1	1	1	1	NA
1004	0	0	0	1	0	0	0	1	3	NA
1019	1	1	1	1	1	1	1	1	2	1
9996	0	NA	0	0	NA	NA	NA	NA	7	NA		no mp number so unable to retrieve case records	Unable to retrieve case notes
1053	1	1	1	1	1	1	0	1	1	NA
1093	1	1	1	1	0	1	1	0	2	1
1146	1	1	1	1	1	1	0	0	2	1
1163	1	NA	NA	1	NA	NA	NA	NA	2	0
1177	1	1	1	1	1	1	1	0	2	1
1182	0	1	0	0	1	0	0	0	6	1		poorly perfused discs, pale choroidal and retinal vessels, 1 haemorrhage adjacent to right macula	Positive - documented in notes
1212	1	0	0	1	0	0	0	0	3	1
1223	1	NA	NA	1	1	1	0	0	2	1		unable to find any evidence of retinopathy status except no haemorrhages recorded on admission sheet	NA - documented on cover sheet (no haemorrhage)
1225	1	0	0	1	0	0	0	0	3	1
1256	1	NA	NA	1	0	0	0	0	2	NA		no haemorrhages recorded on admission sheet, otherwise, no information, should this be included	NA - documented on cover sheet (no haemorrhage)
1268	1	1	1	1	1	1	1	NA	2	1
1276	1	1	1	1	NA	1	1	0	2	1
1309	1	1	1	1	0	1	1	0	1	1
1354	1	0	1	0	0	0	0	0	1	1		checked, documented as 2 x CWSs - whether this is enough to call it MR is debatable	Negative - consensus decision - cotton wool spots alone
1380	1	1	1	1	1	1	1	NA	2	1
1388	0	0	0	1	0	1	0	0	7	1		normal fundi on day 1, ? Peripheral whitening only on day 2	Negative - documented in notes
9995	0	NA	NA	1	NA	NA	NA	NA	7	NA
1456	1	1	1	1	1	1	1	0	2	1
1473	1	NA	NA	1	NA	NA	NA	NA	3	NA
1501	0	1	0	0	1	NA	0	1	8	NA		papilloedema and single wc haemorrhage	Positive - documented in notes
1525	1	0	0	1	0	0	0	1	3	1
1528	0	NA	0	0	NA	NA	NA	NA	10	NA		only documented evidence of fundoscopy is 'unsure, not seen' on admission sheet. Unclear whether this relates to haemorrhage or retinopathy as a whole. Decision to report as NA. This may have been clearer at the time.	NA - consensus decision - notes unclear
1530	1	0	0	1	0	0	0	0	3	1
1547	1	1	1	1	1	1	1	NA	2	1
1551	1	1	NA	0	1	0	0	0	3	0		retinal haemorrhages circled on the form, fundoscopy clearly documented as haemorrhages	Positive - documented on cover sheet (haemorrhage)
9994	0	NA	NA	1	NA	NA	NA	NA	11	NA
1665	1	1	1	1	0	1	NA	1	3	1
1662	1	1	1	1	0	1	NA	NA	2	NA
1670	1	0	0	1	0	0	0	0	3	0
1682	1	1	0	0	1	1	NA	1	3	0		haemorrhages and papilloedema clealy reported on cover sheet	Positive - documented on cover sheet (haemorrhage)
1695	1	1	1	1	1	1	NA	0	2	1
1719	0	0	0	1	0	0	0	0	7	NA
1749	0	0	0	1	0	0	0	1	6	1
1761	1	0	0	1	0	0	0	0	3	NA
1777	0	0	0	1	0	0	0	0	7	NA
1791	1	1	1	1	1	1	1	NA	2	1
1808	1	NA	NA	1	NA	NA	NA	NA	2	1
1863	1	NA	NA	1	NA	NA	NA	NA	2	NA
1877	1	1	1	1	0	1	1	NA	2	1
1883	1	1	1	1	0	1	NA	0	2	1
1889	0	0	0	1	0	0	0	NA	8	1
1939	1	1	1	1	0	1	0	0	2	1
1971	1	0	NA	0	0	0	0	0	3	0		no retinopathy clearly recorded	Negative - documented in notes
1979	1	0	NA	0	0	0	0	0	2	0		no retinopathy clearly recorded	Negative - documented in notes
1998	1	1	1	1	0	1	1	0	2	NA
2011	0	NA	NA	1	0	0	0	0	9	1		no evidence of retinopathy status other than no haemorrhages, therefore NA	NA - documented on cover sheet (no haemorrhage)
2021	1	1	0	0	1	0	0	0	3	1
2031	0	0	0	1	0	0	0	0	7	1
2065	1	0	0	1	0	0	0	0	3	1
2083	1	NA	NA	1	0	0	0	0	1	1		no documentation of retinal status, changed to NA	NA - not documented
2090	1	1	1	1	1	1	1	0	2	1
2091	0	0	0	1	0	0	0	0	7	1
2101	0	0	0	1	0	0	0	0	9	1
2103	1	1	1	1	1	1	NA	1	2	0
2109	1	1	1	1	0	1	NA	NA	1	1
2131	1	0	NA	0	0	0	0	0	3	0		normal fundi reported but limited exam due to gaze deviation - discuss with Karl	NA - consensus decision - limited exam
2132	1	0	0	1	0	0	0	0	3	0
2138	1	0	NA	0	0	0	0	0	2	0		normal fundi reported	Negative - documented in notes
2159	1	NA	NA	1	NA	NA	NA	NA	2	NA
2163	1	1	1	1	1	1	1	1	1	0
2187	1	1	1	1	1	1	0	NA	2	1
2202	1	1	1	1	0	1	1	0	2	1
2210	1	0	0	1	0	0	0	0	3	1
2230	0	1	0	0	1	0	0	0	8	1		haemorrhages and papilloedema reported	Positive - documented in notes
2336	0	0	0	1	0	0	0	0	11	1
2424	0	0	0	1	0	0	0	0	8	1
2429	1	1	1	1	1	1	1	0	2	1
2441	1	0	0	1	0	0	0	1	3	1
2478	NA	0	0	1	0	0	0	0	3	1
2489	NA	1	1	1	NA	1	1	0	2	1
2493	NA	1	1	1	1	1	1	0	1	1
2556	NA	1	1	1	NA	1	1	1	2	1
2623	NA	1	1	1	1	1	1	NA	1	1
2640	NA	1	1	1	0	1	0	1	2	1
2653	NA	1	1	1	NA	1	1	1	1	1
2723	NA	1	1	1	0	1	1	1	1	1
2752	1	1	1	1	NA	1	1	1	2	1
2853	1	1	1	1	1	1	1	0	2	1
2869	1	0	0	1	NA	NA	NA	NA	3	NA		retinopathy form in notes showing no malarial retinopathy, changed to 0	Negative - documented in notes

### Sheet: Comments
mp_number	comments	short_comments
0550	haemorrrhages documented on the form	Positive - documented on cover sheet (haemorrhage)
595	only negative haemorrhages documented on cover sheet - changed to NA	NA - documented on cover sheet (no haemorrhage)
628	rechecked, only documented evidence says 'fundi benign'	Negative - documented in notes
664	retinal haemorrhages reported on cover sheet	Positive - documented on cover sheet (haemorrhage)
717	normal fundus documented, changed to 0	Negative - documented in notes
787	checked, ophthalmologist confirmed mr, this one had mps 4+ but class 7	Positive - documented in notes
795	documented: no papilloedema. prominent boggy looking macula with many pre-retinal reflections. [something] haemorrhages vessel [something]. d/w kbs - no retinopathy	Negative - consensus decision - notes unclear
0899	retinal whitening documented in the right eye, normal discs, noted to be hypertensive	Positive - documented in notes
9996	no mp number so unable to retrieve case records	Unable to retrieve case notes
1182	poorly perfused discs, pale choroidal and retinal vessels, 1 haemorrhage adjacent to right macula	Positive - documented in notes
1223	unable to find any evidence of retinopathy status except no haemorrhages recorded on admission sheet	NA - documented on cover sheet (no haemorrhage)
1256	no haemorrhages recorded on admission sheet, otherwise, no information, should this be included	NA - documented on cover sheet (no haemorrhage)
1354	checked, documented as 2 x CWSs - whether this is enough to call it MR is debatable	Negative - consensus decision - cotton wool spots alone
1388	normal fundi on day 1, ? Peripheral whitening only on day 2	Negative - documented in notes
1501	papilloedema and single wc haemorrhage	Positive - documented in notes
1528	only documented evidence of fundoscopy is 'unsure, not seen' on admission sheet. Unclear whether this relates to haemorrhage or retinopathy as a whole. Decision to report as NA. This may have been clearer at the time.	NA - consensus decision - notes unclear
1551	retinal haemorrhages circled on the form, fundoscopy clearly documented as haemorrhages	Positive - documented on cover sheet (haemorrhage)
1682	haemorrhages and papilloedema clealy reported on cover sheet	Positive - documented on cover sheet (haemorrhage)
1971	no retinopathy clearly recorded	Negative - documented in notes
1979	no retinopathy clearly recorded	Negative - documented in notes
2011	no evidence of retinopathy status other than no haemorrhages, therefore NA	NA - documented on cover sheet (no haemorrhage)
2021
2083	no documentation of retinal status, changed to NA	NA - not documented
2131	normal fundi reported but limited exam due to gaze deviation - discuss with Karl	NA - consensus decision - limited exam
2138	normal fundi reported	Positive - documented in notes
2230	haemorrhages and papilloedema reported	Positive - documented in notes
2869	retinopathy form in notes showing no malarial retinopathy, changed to 0	Negative - documented in notes
