## Supplementary material for "Re-evaluating malarial retinopathy to improve its diagnostic accuracy in cerebral malaria": Analysis FIles: OriginalAutopsyData.xlsx

### Sheet: Original - DO NOT EDIT
Malaria Project Number (MP)	Autopsy Number (PM)	Clin Dx	CLASS	Ret		Clin photos		CLASSIFICATION SCHEME
0550	1	Clin CM	1	NA				1 =	Clinical CM, seq only (> 25% VPC, < 50 pg/100v)
9999	2	indet	10	NA				2 =	Clinical CM, seq + pigment (> 25% VPC, > 50 pg/100v)
9999	3	indet	10	NA				3 =	Clinical CM, no seq, no supporting pathology
595	4	indet	10	NA				6 =	Clinical severe malaria anemia (no coma, PCV <15%)
628	5	Clin CM	2	ret				7 =	Non-malarial encephalopathy, infectious
664	6	Clin CM + SMA	2	NA				8 =	Non-malarial encephalopathy, non-infectious
685	7	SMA	6	no ret				9 =	Non-malarial cause of death, incidental parasitemia
717	8	COC (viral encephallitis) Reye's	7	no ret				10 =	Indeterminant
742	9	Clin CM	2	ret				11=	Other
999	10	COC (OP tox)	9	NA
770	11	Clin CM	2	ret				%VPC is "percentage of vessels containing parasites", and it refers to
787	12	COC (anemia, sepsis)	7	no ret				brain capillaries in cross section.
792	13	Clin CM	2	NA
795	14	COC (anemia, sepsis) Reye's	7	?trace whitening				pg/100v is the number of extra-erythrocytic pigment globules counted
0800	15	Clin CM + SMA	2	ret				in the process of counting 100 cerebral capillaries in cross section.
0832	16	Clinical CM	1	ret
0871	17	COC (Reye's)	8	no ret
0877	18	COC (H. flu meningitis)	7	no ret
0895	19	SMA	6	no ret				Look for clinical examination forms AND sample
0899	20	COC (TB meningitis)	7	atypical
0917	21	Clin CM	1	ret				Look for clinical examination forms; sections ALREADY in LVP received from Vancouver
1004	22	Clin CM - hepatic necrosis	3	no ret	papilledema only
1019	23	Clin CM	2	ret				Look for clinical photos AND sample
9999	24	COC (S.pn meningitis)	7	no ret
1053	25	Clin CM	1	ret				Eyes and clinical photos ALREADY in LVP (except 2853 missing photos)
1093	26	Clin CM	2	ret
1146	27	Clin CM	2	ret
1163	28	Clin CM	2	NA				(TOT 44 retinopathy positive patients)
1177	29	Clin CM	2	ret
1182	30	SMA	6	1 hemorrhage
1212	31	Clin CM -path S. pn pneumonia Reye's	3	no ret
1223	32	Clin CM + SMA	2	NA
1225	33	Clinical CM - path viral pneumonia Reye's	3	no ret
1256	34	Clinical CM	2	NA
1268	35	Clinical CM	2	ret
1276	36	Clinical CM + SMA	2	ret
1309	37	Clinical CM + SMA	1	ret
1354	38	Clinical CM	1	ret
1380	39	Clinical CM	2	ret
1388	40	COC (probable sepsis)	7	no ret
9999	41	COC (Salm. meningitis) Reye's	7	NA
1456	42	Clinical CM + SMA	2	ret
1473	43	Clinical CM - giant cell myocarditis (ROW)	3	NA
1501	44	COC (?salicylate toxicity)	8	? Atypical
1525	45	Clinical CM, S. pn pneumonia	3	no ret
1528	46	Severe (non-malarial) anemia	10	no ret
1530	47	Clinical CM - viral pneumonia Reye's	3	no ret
1547	48	Clinical CM	2	ret
1551	49	Clinical CM - ruptured AVM	3	NA
9999	50	S. pneumoniae pneumonia without parasitemia	11	NA
1665	51	Clinical CM, likely cause of death is anemia	3	ret
1662	52	Clinical CM + SMA	2	ret
1670	53	Clinical CM, ? COD	3	no ret
1682	54	Clinical CM,COD: skull fxs	3	no ret
1695	55	Clinical CM	2	ret
1719	56	Coma, unknown etiology	7or8	no ret
1749	57	Severe malarial anemia Reye's	6	no ret	papilledema only
1761	58	Clinical CM + SMA, hepatitis	3	no ret
1777	59	COC (?etiol) Reye's	7	no ret
1791	60	Clinical CM	2	ret
1808	61	Clinical CM	2	NA
1863	62	Clinical CM	2	NA
1877	63	Clinical CM	2	ret
1883	64	Clinical CM	2	ret
1889	65	COC (with hypoglycemia) Reye's	8	no ret	papilledema only
1939	66	Clinical CM	2	ret
1971	67	Clinical CM, S. pn.pneumonia	3	NA
1979	68	Clinical CM	2	NA
1998	69	Clinical CM	2	ret
2011	70	Acute renal failure + incidental parasitemia	9	NA
2021	71	Clinical CM; subdural/intracerebral hematomas	3	no ret
2031	72	COC-Salmonella sepsis	7	no ret	papilledema only
2065	73	Clinical CM; ? Severe pneumonia	3	no ret
2083	74	Clinical CM	1	NA
2090	75	Clinical CM	2	ret
2091	76	COC-Salmonella sepsis, TB	7	no ret
2101	77	Small bowel obstrx, incidental parasitemia	9	no ret
2103	78	Clinical CM	2	ret
2109	79	Clinical CM	1	ret
2131	80	Clinical CM, meningoencephalitis	3	NA
2132	81	Clinical CM, pneumonia, meningoencephalitis	3	no ret
2138	82	Clinical CM + pneumonia	2	NA
2159	83	Clinical CM	2	NA
2163	84	Clinical CM	1	ret
2187	85	Clinical CM + SMA	2	ret
2202	86	Cllinical CM, severe pneumonia, severe meningoencephalitis	2	ret
2210	87	Clinical CM, severe pneumonia with spread to meninges	3	no ret
2230	88	Non-malarial coma (subdural hematoma, due to head trauma)	8	need to check notes . . May be 'atypical'
2336	89	Severe malarial anemia but with a highly unusual clinical course	11	no ret			images start at MP2338
2424	90	COC, non-infectious anoxic brain injury, disseminated schisto	8	no ret
2429	91	Clinical CM	2	ret
2441	92	Clinical CM, left ventricular failure with pulmonary edema	3	no ret	papilledema only
2478	93	pending	3	no ret
2489	94	pending	2	ret		Y
2493	95	pending	1	ret		N
2556	96	pending	2	ret		N
2623	97	pending	1	ret		Y
2640	98	pending	2	ret		Y
2653	99	pending	1	ret		Y
2723	100	pending	1	ret		Y
2752	101	Clinical CM with pneumonia	2	ret	ROW only - - Dan hasn't weighed in yet.	Y
2853	102	Clinical CM	2	ret		N
2869	103	Clinical CM, fatal pneumonia	3	no ret		Y
